# Anopheles mosquito exposure is associated with age, gender and bed net use in areas in Uganda experiencing varying malaria transmission intensity

**DOI:** 10.1101/2024.12.12.24318757

**Authors:** Sara Lynn Blanken, Maxwell Kilama, Jordache Ramjith, Alex K. Musiime, Kjerstin Lanke, Daniel Ayo, Kristiaan Huijbers, Tom Hofste, Melissa Conrad, Paul Krezanoski, Grant Dorsey, Moses R. Kamya, Emmanuel Arinaitwe, Teun Bousema

## Abstract

**Objectives:** The number of *Anopheles* mosquito bites a person receives determines the risk of acquiring malaria and the likelihood of transmitting infections to mosquitoes. We assessed heterogeneity in *Anopheles* biting and associated factors in two settings in Uganda with different endemicity.

**Methods:** *Plasmodium falciparum* parasites in blood-fed indoor caught *Anopheles* mosquitoes were quantified using qPCR targeting the Pf18S rRNA gene. Human DNA in dried blood spots from household occupants and mosquito blood meals was profiled using 15 short-tandem repeats (STRs) and analysed using a log-likelihood approach for matching of both single and multi-sourced blood meals and incomplete DNA profiles.

**Results:** The distribution of mosquito bites was non-random; school-age children (5-15 years) and adults (≥16 years) had a mosquito biting rate ratio (BRR) 1.76 (95%CI 1.27-2.44, P < 0.001) and 1.96 (95%CI 1.41-2.73, P < 0.0001) times that of children under 5 years, respectively. Biting rates were lower in bed net users (BRR: 0.80, 95%CI 0.65-0.99, P = 0.042), and higher in males (BRR: 1.30, 95%CI 1.01-1.66, P = 0.043) and individuals infected with *P. falciparum* (BRR: 1.42, 95%CI 1.03-1.96, P = 0.030), though the latter effect lost statistical significance in sensitivity analyses.

**Conclusions:** Adults and school-age children are at higher risk for receiving mosquito bites and this has implications for the relative importance of demographic populations to onward malaria transmission to mosquitoes.

**Highlights:**

- A novel statistical approach allowed us to match multi-sourced mosquito bloodmeals and partially digested mosquito bloodmeals to human individuals
- Participant age consistently related to mosquito biting: adults and school-age children had a mosquito biting rate ratio that was ∼2 and ∼1.8 times that of children below 5 years, respectively
- Men received more mosquito bites than women and self-reported bed net use was associated with lower mosquito exposure.
- Higher mosquito biting rates were observed in individuals infected with *Plasmodium falciparum*
