## Supplementary Table 1 for "Anopheles mosquito exposure is associated with age, gender and bed net use in areas in Uganda experiencing varying malaria transmission intensity"

### Sheet: Sheet1
Marker	Dye label
D8S1179	6-FAM
D21S11	6-FAM
D7S820	6-FAM
CSF1PO	6-FAM
D3S1358	VIC
TH01	VIC
D13S317	VIC
D16S539	VIC
D2S1338	VIC
D19S433	NED
vWA	NED
TPOX	NED
D18S51	NED
Amelogenin	PET
D5S818	PET
FGA	PET
