## Supplementary Table 2 for "Anopheles mosquito exposure is associated with age, gender and bed net use in areas in Uganda experiencing varying malaria transmission intensity"

### Sheet: Sheet3
	Proportion of study participants
	Nagonera households	Tororo-Busia households
Total	215	113
<5 years	31.2% (67/215)	31.9% (36/113)
Female	16.7% (36/215)	18.6% (21/113)
Male	14.4% (31/215)	13.3% (15/113)
5 - 15 years	35.8% (77/215)	40.7% (46/113)
Female	14.9% (32/215)	23.9% (27/113)
Male	20.9% (45/215)	16.8% (19/113)
16 years or above	33.0% (71/215)	27.4% (31/113)
Female	18.6% (40/215)	15.9% (18/113)
Male	14.4% (31/215)	11.5% (13/113)
